# Early changes in immune cell metabolism and function are a hallmark of sleeve gastrectomy: a prospective human study

**DOI:** 10.1101/2020.07.31.20161687

**Authors:** Tammy Lo, Eleanor J. M. Rudge, Robert P. Chase, Renuka Subramaniam, Keyvan Heshmati, Elizabeth M. Lucey, Alison M. Weigl, Otatade J. Iyoha-Bello, Chelsea O. Ituah, Emily J. Benjamin, Seth W. McNutt, Leena Sathe, Leanna Farnam, Benjamin A. Raby, Ali Tavakkoli, Damien C. Croteau-Chonka, Eric G. Sheu

**Author notes:** Co-supervised this work (Damien C. Croteau-Chonka, Eric G. Sheu).

## Abstract

**Objective:** To characterize longitudinal changes in blood biomarkers, leukocyte composition, and gene expression following laparoscopic sleeve gastrectomy (LSG).

**Background:** LSG is an effective treatment for obesity, leading to sustainable weight loss and improvements in obesity-related co-morbidities and inflammatory profiles. However, the effects of LSG on immune function and metabolism remain uncertain.

**Methods:** Prospective data was collected from 23 enrolled human subjects from a single institution. Parameters of weight, co-morbidities, and trends in blood biomarkers and leukocyte subsets were observed from pre-operative baseline to one year in three-month follow-up intervals. RNA-sequencing was performed on pairs of whole blood samples from the first six subjects of the study (baseline and three months post-surgery) to identify genome-wide gene expression changes associated with undergoing LSG.

**Results:** LSG led to a significant decrease in mean total body weight loss (18.1%) at three months and among diabetic subjects a reduction in HbA1c. Improvements in clinical inflammatory and hormonal biomarkers were demonstrated as early as three months after LSG. A reduction in neutrophil-lymphocyte ratio was observed, driven by a reduction in absolute neutrophil counts. Gene set enrichment analyses of differential whole blood gene expression demonstrated that after three months, LSG induced transcriptomic changes not only in inflammatory cytokine pathways but also in several key metabolic pathways related to energy metabolism.

**Conclusions:** LSG induces significant changes in the composition and metabolism of immune cells as early as three months post-operatively. Further evaluation is required of bariatric surgery’s effects on immunometabolism and consequences for host defense and metabolic disease.
