## Supplementary Table 1 for "Early changes in immune cell metabolism and function are a hallmark of sleeve gastrectomy: a prospective human study"

### Sheet: SuppTable01
ensemble	baseMean	log2FoldChange	lfcSE	stat	pvalue	padj	weight	hgnc_symbol	in_heatmap
ENSG00000108309	740	-1.13	0.428	-2.65	0.00812	0.0488	2.42	RUNDC3A	FALSE
ENSG00000187017	123	-1.39	0.506	-2.74	0.0062	0.0452	2.06	ESPN	FALSE
ENSG00000243385	5.93	1.02	0.368	2.76	0.00571	0.0465	1.82	NA	FALSE
ENSG00000161970	363	1	0.362	2.77	0.0056	0.0481	1.7	RPL26	FALSE
ENSG00000178429	5.71	1.26	0.455	2.78	0.00549	0.0451	1.82	RPS3AP5	FALSE
ENSG00000236914	3	-1.23	0.44	-2.81	0.00502	0.0499	1.44	NA	FALSE
ENSG00000129244	9.33	-1.25	0.445	-2.81	0.00495	0.0488	1.48	ATP1B2	FALSE
ENSG00000258479	2.93	-1.29	0.459	-2.81	0.00494	0.05	1.42	LINC00640	FALSE
ENSG00000241755	9.64	1.16	0.412	2.81	0.0049	0.0495	1.43	IGKV1-9	FALSE
ENSG00000137267	619	-1.02	0.364	-2.81	0.00489	0.0389	2.02	TUBB2A	FALSE
ENSG00000264072	2.77	1.3	0.462	2.81	0.00489	0.0491	1.44	NA	FALSE
ENSG00000255874	8.01	-1.09	0.386	-2.84	0.00455	0.0397	1.82	LINC00346	FALSE
ENSG00000252414	4.52	1.03	0.362	2.84	0.00451	0.0471	1.42	RNU6-100P	FALSE
ENSG00000259207	1170	-1.13	0.396	-2.84	0.00449	0.0331	2.35	ITGB3	FALSE
ENSG00000256745	8.87	1.05	0.369	2.85	0.0044	0.0494	1.29	NA	FALSE
ENSG00000139835	10.1	-1.08	0.372	-2.89	0.00383	0.0419	1.41	GRTP1	FALSE
ENSG00000104044	4.35	-1.15	0.395	-2.9	0.00377	0.0414	1.42	OCA2	FALSE
ENSG00000137198	1580	-1.06	0.364	-2.9	0.00374	0.0313	2.14	GMPR	FALSE
ENSG00000260442	2.82	1.32	0.455	2.91	0.00367	0.0419	1.35	ATP2A1-AS1	FALSE
ENSG00000279633	3.02	-1.54	0.525	-2.93	0.0034	0.04	1.35	NA	FALSE
ENSG00000213326	4.44	1.95	0.665	2.93	0.00339	0.0387	1.42	RPS7P11	TRUE
ENSG00000004939	10700	-1.09	0.371	-2.94	0.00331	0.0329	1.75	SLC4A1	FALSE
ENSG00000229589	4.37	-1.11	0.376	-2.94	0.00323	0.0374	1.42	ACVR2B-AS1	FALSE
ENSG00000278627	2.86	1.48	0.501	2.95	0.00322	0.0373	1.42	NA	FALSE
ENSG00000246548	7.28	-1.18	0.4	-2.95	0.00322	0.0314	1.82	NA	FALSE
ENSG00000236603	3.31	1.32	0.448	2.95	0.00317	0.038	1.35	RANP1	FALSE
ENSG00000253047	2.91	1.38	0.468	2.95	0.00314	0.0367	1.42	NA	FALSE
ENSG00000206172	668	-1	0.339	-2.95	0.00313	0.0292	1.98	HBA1	FALSE
ENSG00000188076	3.59	-1.5	0.508	-2.96	0.00311	0.036	1.44	SCGB1C1	FALSE
ENSG00000183508	18700	-1.06	0.358	-2.96	0.0031	0.0306	1.82	FAM46C	FALSE
ENSG00000272662	3.38	1.41	0.474	2.96	0.00303	0.0358	1.42	NA	FALSE
ENSG00000279315	8	-1.09	0.368	-2.97	0.00303	0.0382	1.29	NA	FALSE
ENSG00000202569	2.34	1.49	0.504	2.97	0.00302	0.037	1.35	MIR146B	FALSE
ENSG00000158578	46500	-1.17	0.396	-2.97	0.003	0.03	1.82	ALAS2	FALSE
ENSG00000223973	2.53	1.8	0.605	2.97	0.00296	0.0352	1.42	NA	TRUE
ENSG00000079308	4490	-1.19	0.4	-2.98	0.0029	0.0293	1.82	TNS1	FALSE
ENSG00000231066	5	-1.05	0.35	-2.99	0.00281	0.034	1.42	NPM1P9	FALSE
ENSG00000240244	2.73	-1.35	0.452	-2.99	0.0028	0.035	1.35	GAPDHP33	FALSE
ENSG00000199562	2	1.83	0.611	3	0.00274	0.0456	0.897	RNU6-37P	TRUE
ENSG00000217783	10.4	-1.02	0.339	-3	0.0027	0.0421	0.987	LDHAL6FP	FALSE
ENSG00000252361	2.6	-1.51	0.502	-3	0.00266	0.0339	1.35	RNU6-118P	FALSE
ENSG00000128886	1.81	-1.88	0.624	-3.01	0.0026	0.0425	0.942	ELL3	TRUE
ENSG00000071082	3340	1.13	0.375	3.02	0.00257	0.0274	1.79	RPL31	FALSE
ENSG00000182508	4.17	-1.32	0.438	-3.02	0.00254	0.0457	0.83	LHFPL1	FALSE
ENSG00000102230	50.6	-1.04	0.344	-3.02	0.00253	0.03	1.54	PCYT1B	FALSE
ENSG00000237162	2.83	-1.49	0.492	-3.02	0.00251	0.0315	1.42	NA	FALSE
ENSG00000211632	9.48	-1.45	0.479	-3.02	0.00249	0.0399	0.987	IGKV3D-11	FALSE
ENSG00000248668	1.54	-2.18	0.721	-3.03	0.00247	0.0423	0.897	OXCT1-AS1	TRUE
ENSG00000184785	2.79	1.57	0.517	3.03	0.00246	0.0321	1.35	SMIM10	FALSE
ENSG00000104892	293	-1.16	0.382	-3.03	0.00245	0.028	1.64	KLC3	FALSE
ENSG00000166863	1.66	-2.19	0.722	-3.04	0.0024	0.0403	0.942	TAC3	TRUE
ENSG00000198876	24500	-1.03	0.34	-3.04	0.0024	0.0261	1.82	DCAF12	FALSE
ENSG00000242052	2.74	-1.46	0.48	-3.04	0.00237	0.0313	1.35	NA	FALSE
ENSG00000233170	5.67	1.14	0.372	3.06	0.00223	0.0249	1.82	NA	FALSE
ENSG00000112212	27.3	-1.05	0.342	-3.06	0.00222	0.0265	1.63	TSPO2	FALSE
ENSG00000122877	5.86	-1.15	0.375	-3.06	0.00218	0.0306	1.29	EGR2	FALSE
ENSG00000238243	555	-1.19	0.387	-3.07	0.00217	0.0261	1.64	OR2W3	FALSE
ENSG00000273355	4.5	-1.07	0.348	-3.07	0.00211	0.0281	1.42	NA	FALSE
ENSG00000148082	1.76	-1.99	0.647	-3.08	0.0021	0.0381	0.897	SHC3	TRUE
ENSG00000125968	3.28	-1.74	0.564	-3.08	0.00208	0.0307	1.22	ID1	TRUE
ENSG00000187997	14.9	-1.2	0.39	-3.08	0.00204	0.0268	1.48	C17orf99	FALSE
ENSG00000123500	7.43	-1.05	0.341	-3.09	0.00203	0.0234	1.82	COL10A1	FALSE
ENSG00000278941	4.12	-1.14	0.37	-3.09	0.00201	0.0301	1.22	SMG6-IT1	FALSE
ENSG00000125691	3550	1.01	0.327	3.09	0.002	0.0234	1.79	RPL23	FALSE
ENSG00000137801	1040	-1	0.323	-3.1	0.00197	0.0216	1.98	THBS1	FALSE
ENSG00000130561	3.37	1.31	0.422	3.1	0.00196	0.0277	1.35	SAG	FALSE
ENSG00000213935	1.48	2.72	0.878	3.1	0.00193	0.0491	0.569	NA	TRUE
ENSG00000268225	3.31	-1.52	0.49	-3.11	0.00189	0.0289	1.22	NA	FALSE
ENSG00000212664	5.24	1.21	0.391	3.11	0.00189	0.0372	0.834	NA	FALSE
ENSG00000185630	209	-1.09	0.352	-3.11	0.00188	0.0247	1.56	PBX1	FALSE
ENSG00000169402	1.88	-1.87	0.6	-3.11	0.00187	0.035	0.906	RSPH10B2	TRUE
ENSG00000099864	6.11	-1.02	0.329	-3.11	0.00186	0.0219	1.82	PALM	FALSE
ENSG00000087116	2.42	1.72	0.554	3.11	0.00185	0.0259	1.42	ADAMTS2	TRUE
ENSG00000226423	3.29	-1.76	0.564	-3.11	0.00184	0.0259	1.42	NA	TRUE
ENSG00000130821	1080	-1.23	0.394	-3.11	0.00184	0.0184	2.35	SLC6A8	FALSE
ENSG00000198753	7.02	-1.63	0.52	-3.12	0.00178	0.0214	1.82	PLXNB3	FALSE
ENSG00000225857	1.46	-2.35	0.75	-3.13	0.00177	0.0463	0.569	NA	TRUE
ENSG00000162722	3600	-1.14	0.365	-3.13	0.00177	0.0219	1.74	TRIM58	FALSE
ENSG00000261783	5.61	1.14	0.366	3.13	0.00177	0.0251	1.42	NA	FALSE
ENSG00000240240	4.39	-1.19	0.38	-3.13	0.00175	0.0416	0.652	NA	FALSE
ENSG00000233785	3.52	-1.33	0.424	-3.13	0.00174	0.0258	1.35	NA	FALSE
ENSG00000253284	10.9	-1.11	0.353	-3.13	0.00173	0.0262	1.3	NA	FALSE
ENSG00000214535	4.48	1.45	0.462	3.14	0.0017	0.041	0.652	RPS15AP1	FALSE
ENSG00000241352	2.46	1.57	0.5	3.14	0.00169	0.0242	1.44	NA	FALSE
ENSG00000244493	3.06	-1.38	0.439	-3.14	0.00168	0.0251	1.35	SLC9A9-AS2	FALSE
ENSG00000222022	3.6	1.53	0.486	3.15	0.00166	0.0242	1.42	NA	FALSE
ENSG00000231816	2.06	-1.99	0.632	-3.15	0.00164	0.0319	0.906	NA	TRUE
ENSG00000236799	1.69	-2.16	0.685	-3.15	0.00161	0.0307	0.942	NA	TRUE
ENSG00000275939	3.13	-1.46	0.462	-3.16	0.0016	0.0236	1.42	NA	FALSE
ENSG00000258216	2.75	1.57	0.497	3.16	0.00159	0.0242	1.35	NA	FALSE
ENSG00000150594	16.9	-1.42	0.451	-3.16	0.00159	0.0228	1.48	ADRA2A	FALSE
ENSG00000275479	2.32	1.74	0.55	3.16	0.00158	0.0242	1.35	NA	TRUE
ENSG00000183671	2.49	-1.59	0.502	-3.16	0.00157	0.0241	1.35	GPR1	FALSE
ENSG00000226310	2.5	-1.84	0.58	-3.16	0.00155	0.0228	1.44	NA	TRUE
ENSG00000186831	3.64	1.44	0.454	3.17	0.00153	0.0229	1.42	KRT17P2	FALSE
ENSG00000260360	3.18	1.43	0.45	3.18	0.00149	0.0232	1.35	NA	FALSE
ENSG00000242971	2.15	-1.9	0.598	-3.18	0.00145	0.0296	0.897	RN7SL233P	TRUE
ENSG00000213171	4.96	-1.11	0.347	-3.19	0.00143	0.0242	1.22	LINGO4	FALSE
ENSG00000117400	19.4	-1.21	0.378	-3.19	0.00141	0.0212	1.46	MPL	FALSE
ENSG00000278267	3.83	1.3	0.408	3.2	0.00139	0.0214	1.42	MIR6859-1	FALSE
ENSG00000101333	6.45	-1.39	0.434	-3.2	0.00138	0.0228	1.29	PLCB4	FALSE
ENSG00000167100	17.6	-1.17	0.366	-3.2	0.00138	0.0208	1.46	SAMD14	FALSE
ENSG00000240583	48.7	-1.28	0.401	-3.2	0.00136	0.0257	1.06	AQP1	FALSE
ENSG00000228274	2.26	-1.73	0.538	-3.21	0.00135	0.0499	0.388	NA	TRUE
ENSG00000258572	1.23	2.43	0.757	3.21	0.00134	0.0404	0.526	NA	TRUE
ENSG00000254978	2.83	1.57	0.489	3.21	0.00132	0.0214	1.35	ALG1L9P	FALSE
ENSG00000228857	12.9	1.09	0.34	3.21	0.00132	0.0206	1.43	NA	FALSE
ENSG00000253929	3.1	-1.39	0.432	-3.22	0.0013	0.0205	1.42	CASC21	FALSE
ENSG00000260828	7.63	-1.05	0.326	-3.22	0.00127	0.0171	1.82	HMGB3P32	FALSE
ENSG00000253394	8.51	-1.27	0.392	-3.23	0.00125	0.017	1.82	LINC00534	FALSE
ENSG00000054356	7.25	-1.67	0.516	-3.23	0.00123	0.0167	1.82	PTPRN	TRUE
ENSG00000204010	770	-1.08	0.335	-3.23	0.00122	0.0158	2.02	IFIT1B	FALSE
ENSG00000253525	4.14	-1.48	0.458	-3.24	0.00122	0.0196	1.42	NA	FALSE
ENSG00000274256	4.85	1.27	0.392	3.24	0.00119	0.0322	0.652	NA	FALSE
ENSG00000184612	1.87	2.03	0.623	3.25	0.00115	0.0248	0.942	RPL7P26	TRUE
ENSG00000177303	2.01	-1.82	0.559	-3.26	0.0011	0.0241	0.942	CASKIN2	TRUE
ENSG00000214389	13.2	1.33	0.408	3.27	0.00109	0.0193	1.3	RPS3AP26	FALSE
ENSG00000163092	6.1	1.35	0.412	3.27	0.00108	0.0177	1.48	XIRP2	FALSE
ENSG00000253006	6.15	-1.16	0.353	-3.27	0.00107	0.0155	1.82	RN7SKP283	FALSE
ENSG00000187800	40.1	-1.19	0.365	-3.27	0.00106	0.0141	2.04	PEAR1	FALSE
ENSG00000272407	3.17	-1.6	0.488	-3.27	0.00106	0.0177	1.44	NA	FALSE
ENSG00000184792	1260	-1.13	0.346	-3.27	0.00106	0.0155	1.79	OSBP2	FALSE
ENSG00000187244	21.6	-1.5	0.457	-3.28	0.00105	0.0174	1.46	BCAM	FALSE
ENSG00000217094	3.49	1.46	0.446	3.28	0.00104	0.0182	1.35	PPIAP31	FALSE
ENSG00000091844	3.65	1.56	0.475	3.28	0.00104	0.0252	0.83	RGS17	FALSE
ENSG00000263220	3.9	-1.4	0.426	-3.28	0.00104	0.0292	0.652	NA	FALSE
ENSG00000259788	3.9	1.33	0.406	3.28	0.00103	0.0194	1.22	NA	FALSE
ENSG00000251866	2.67	1.64	0.498	3.28	0.00103	0.0173	1.44	NA	TRUE
ENSG00000262097	2.82	-1.62	0.492	-3.28	0.00102	0.018	1.35	NA	FALSE
ENSG00000214070	3.17	-1.39	0.423	-3.28	0.00102	0.0175	1.42	NA	FALSE
ENSG00000239468	6.62	1.11	0.338	3.29	0.00101	0.0185	1.29	RN7SL569P	FALSE
ENSG00000255670	1.97	-2.06	0.627	-3.29	0.000994	0.0233	0.897	NA	TRUE
ENSG00000231725	2.64	-1.7	0.516	-3.31	0.000944	0.0164	1.44	VN1R110P	TRUE
ENSG00000274092	3.67	1.3	0.395	3.31	0.000943	0.0236	0.834	NA	FALSE
ENSG00000249483	1.85	2.02	0.609	3.32	0.000912	0.0219	0.897	NA	TRUE
ENSG00000163485	3.23	1.92	0.578	3.32	0.000899	0.0166	1.35	ADORA1	TRUE
ENSG00000120738	4.71	-1.16	0.35	-3.32	0.000894	0.0228	0.83	EGR1	FALSE
ENSG00000240012	3.79	-1.36	0.409	-3.32	0.000886	0.0227	0.834	SLC9A9-AS1	FALSE
ENSG00000109475	1980	1.32	0.396	3.32	0.000886	0.0121	2.14	RPL34	FALSE
ENSG00000146411	4.17	-1.3	0.392	-3.33	0.000875	0.0263	0.652	SLC2A12	FALSE
ENSG00000198744	2.85	1.59	0.476	3.34	0.000847	0.0154	1.44	NA	FALSE
ENSG00000271607	2.83	1.52	0.455	3.34	0.000846	0.0159	1.35	NA	FALSE
ENSG00000229083	1.57	-2.26	0.676	-3.34	0.000835	0.0359	0.388	PSMA6P2	TRUE
ENSG00000123342	3.85	1.3	0.388	3.34	0.000835	0.0169	1.22	MMP19	FALSE
ENSG00000182759	6.54	-1.36	0.408	-3.34	0.00083	0.0163	1.29	MAFA	FALSE
ENSG00000231169	1.6	2.21	0.659	3.35	0.000809	0.0351	0.388	EEF1B2P1	TRUE
ENSG00000270714	2.9	-1.59	0.476	-3.35	0.000807	0.0156	1.35	MINOS1P2	FALSE
ENSG00000153993	4.64	-1.29	0.385	-3.35	0.000807	0.0166	1.22	SEMA3D	FALSE
ENSG00000215274	1.21	-2.65	0.789	-3.35	0.000805	0.043	0.287	GAGE10	TRUE
ENSG00000214485	7.71	1.69	0.504	3.35	0.000805	0.0127	1.82	RPL7P1	TRUE
ENSG00000231767	7.5	1	0.299	3.35	0.000797	0.0126	1.82	NA	FALSE
ENSG00000277999	5.28	-1.18	0.351	-3.37	0.000765	0.0146	1.42	NA	FALSE
ENSG00000220349	2.59	2.14	0.634	3.37	0.000765	0.0151	1.35	NA	TRUE
ENSG00000246889	5.58	-1.58	0.469	-3.37	0.000762	0.0242	0.652	NA	FALSE
ENSG00000216195	1.08	-2.67	0.793	-3.37	0.000762	0.0414	0.287	MIR941-3;MIR941-4	TRUE
ENSG00000264961	1.29	2.45	0.726	3.37	0.000752	0.0419	0.277	MIR4730	TRUE
ENSG00000234208	4.55	1.23	0.365	3.37	0.000741	0.0201	0.834	NA	FALSE
ENSG00000251417	4.56	-1.33	0.394	-3.37	0.000739	0.0201	0.83	NA	FALSE
ENSG00000280274	3.25	-1.63	0.48	-3.39	0.000706	0.0142	1.35	NA	FALSE
ENSG00000214772	5.38	1.2	0.355	3.39	0.000704	0.0137	1.42	NA	FALSE
ENSG00000258128	5.35	-1.22	0.359	-3.39	0.000691	0.0135	1.42	MKRN9P	FALSE
ENSG00000184995	1.82	-2.39	0.705	-3.39	0.000688	0.0315	0.388	IFNE	TRUE
ENSG00000188243	184	1.11	0.328	3.4	0.000685	0.0119	1.68	COMMD6	FALSE
ENSG00000100678	28.4	-1.19	0.351	-3.4	0.000675	0.0125	1.56	SLC8A3	FALSE
ENSG00000109265	25.1	-1.03	0.303	-3.4	0.000668	0.0129	1.48	KIAA1211	FALSE
ENSG00000241535	3.02	-1.54	0.452	-3.4	0.000667	0.0147	1.22	CBX5P1	FALSE
ENSG00000143632	1.53	2.33	0.683	3.42	0.000635	0.0307	0.372	ACTA1	TRUE
ENSG00000175170	8.21	-1.03	0.3	-3.42	0.000634	0.0124	1.48	FAM182B	FALSE
ENSG00000241679	6.57	-1	0.292	-3.42	0.000622	0.0105	1.82	NA	FALSE
ENSG00000211860	4.7	-1.15	0.337	-3.42	0.000616	0.0177	0.834	TRAJ29	FALSE
ENSG00000248966	1.43	-2.54	0.742	-3.42	0.000615	0.0355	0.291	BCLAF1P1	TRUE
ENSG00000247925	2.14	-1.99	0.579	-3.44	0.000592	0.0164	0.906	NA	TRUE
ENSG00000254165	7.22	1.08	0.315	3.44	0.000584	0.01	1.82	NA	FALSE
ENSG00000214548	15.6	-1.01	0.294	-3.44	0.000583	0.0129	1.28	MEG3	FALSE
ENSG00000225684	1.4	2.42	0.704	3.44	0.00058	0.0344	0.287	FAM225B	TRUE
ENSG00000230667	1.13	2.76	0.8	3.45	0.000557	0.0343	0.277	SETSIP	TRUE
ENSG00000261794	7.34	1.48	0.428	3.45	0.000553	0.0112	1.48	GOLGA8H	FALSE
ENSG00000214402	4.44	-1.37	0.398	-3.46	0.000547	0.0128	1.22	LCNL1	FALSE
ENSG00000240677	2.06	-2.18	0.631	-3.46	0.000542	0.0152	0.942	MYL6P4	TRUE
ENSG00000207088	3.18	2.34	0.676	3.46	0.00054	0.0118	1.35	SNORA7B	TRUE
ENSG00000237550	287	1.05	0.302	3.46	0.000539	0.00995	1.7	UBE2Q2P6	FALSE
ENSG00000263857	6.26	-1.69	0.489	-3.46	0.000534	0.00941	1.82	MIR4729	TRUE
ENSG00000070182	2090	-1.24	0.356	-3.47	0.000515	0.01	1.6	SPTB	FALSE
ENSG00000259316	6.98	-1.03	0.296	-3.49	0.000491	0.0103	1.48	NA	FALSE
ENSG00000237133	4.84	1.24	0.356	3.49	0.000489	0.0179	0.652	NA	FALSE
ENSG00000197272	6.15	1.03	0.296	3.49	0.000486	0.0102	1.48	IL27	FALSE
ENSG00000267422	6.81	1.03	0.293	3.5	0.000467	0.00872	1.82	NA	FALSE
ENSG00000174640	1.55	-3.36	0.953	-3.52	0.000426	0.0134	0.897	SLCO2A1	TRUE
ENSG00000244515	1.17	2.83	0.803	3.53	0.000418	0.0274	0.291	KRT18P34	TRUE
ENSG00000255080	1.24	-2.67	0.755	-3.53	0.000412	0.0274	0.287	NA	TRUE
ENSG00000225612	4.44	-1.28	0.363	-3.53	0.000409	0.0159	0.652	NA	FALSE
ENSG00000233984	2.4	-1.92	0.542	-3.54	0.000407	0.0093	1.42	RPSAP14	TRUE
ENSG00000211664	4.18	1.53	0.434	3.54	0.000404	0.00928	1.42	IGLV2-18	FALSE
ENSG00000202172	1.77	-2.19	0.62	-3.54	0.000403	0.0223	0.388	RNU6-1327P	TRUE
ENSG00000188765	7.83	1.14	0.323	3.54	0.0004	0.00981	1.29	TMSB4XP2	FALSE
ENSG00000280136	9.51	1.33	0.375	3.54	0.000398	0.0097	1.3	NA	FALSE
ENSG00000225192	3.1	-1.51	0.425	-3.55	0.000391	0.00932	1.35	ZNF33BP1	FALSE
ENSG00000168754	1.74	-2.21	0.623	-3.55	0.000381	0.0119	0.942	FAM178B	TRUE
ENSG00000162627	1.59	-2.5	0.703	-3.55	0.000378	0.0118	0.942	SNX7	TRUE
ENSG00000199331	5.69	-1.14	0.319	-3.55	0.000378	0.00942	1.29	NA	FALSE
ENSG00000276289	2.63	1.93	0.543	3.56	0.000374	0.00883	1.42	NA	TRUE
ENSG00000227705	1.84	-2.19	0.615	-3.57	0.000363	0.0118	0.906	NA	TRUE
ENSG00000277338	1.99	-2.34	0.657	-3.57	0.000363	0.0118	0.906	NA	TRUE
ENSG00000224515	3.36	1.56	0.438	3.57	0.000356	0.00882	1.35	NA	FALSE
ENSG00000214407	2.81	-1.81	0.506	-3.57	0.000353	0.00854	1.42	NA	TRUE
ENSG00000167769	4.66	-1.4	0.392	-3.57	0.000352	0.0123	0.834	ACER1	FALSE
ENSG00000102996	3.05	-1.8	0.504	-3.58	0.000342	0.00917	1.22	MMP15	TRUE
ENSG00000250286	3.01	-1.7	0.474	-3.58	0.000339	0.00833	1.42	NA	TRUE
ENSG00000122420	7.54	1.21	0.337	3.59	0.000335	0.00698	1.82	PTGFR	FALSE
ENSG00000184811	3.82	-1.47	0.409	-3.59	0.000328	0.0117	0.834	TUSC5	FALSE
ENSG00000272163	2.12	2.27	0.629	3.6	0.000313	0.0193	0.372	NA	TRUE
ENSG00000253818	2.93	1.71	0.474	3.61	0.00031	0.00867	1.22	IGLV1-41	TRUE
ENSG00000265778	4.34	-1.52	0.421	-3.61	0.000301	0.0109	0.834	NA	FALSE
ENSG00000224606	3.75	-1.46	0.404	-3.62	0.0003	0.00849	1.22	TGFA-IT1	FALSE
ENSG00000173269	3.36	-2	0.553	-3.62	0.000294	0.00836	1.22	MMRN2	TRUE
ENSG00000226276	2.5	-2.36	0.648	-3.64	0.000278	0.00747	1.35	NA	TRUE
ENSG00000185924	5.46	-1.38	0.378	-3.64	0.000268	0.00709	1.42	RTN4RL1	FALSE
ENSG00000240087	4.58	1.7	0.466	3.65	0.000267	0.01	0.83	NA	TRUE
ENSG00000280188	2.84	-1.7	0.466	-3.65	0.000267	0.00729	1.35	NA	TRUE
ENSG00000274403	2.56	2.02	0.553	3.65	0.000266	0.00726	1.35	NA	TRUE
ENSG00000109047	3.08	1.84	0.505	3.65	0.000264	0.00722	1.35	RCVRN	TRUE
ENSG00000225111	7.67	-1.02	0.28	-3.65	0.000259	0.00736	1.29	NA	FALSE
ENSG00000227730	6.5	-1.12	0.307	-3.66	0.000255	0.00664	1.48	MTND6P5	FALSE
ENSG00000267092	2.48	-2.01	0.55	-3.66	0.000255	0.00707	1.35	NA	TRUE
ENSG00000196604	1.48	2.63	0.719	3.66	0.000254	0.0135	0.526	POTEF	TRUE
ENSG00000159374	8.46	-1	0.273	-3.66	0.000249	0.00566	1.82	M1AP	FALSE
ENSG00000163624	6.33	1.05	0.288	3.67	0.000246	0.0056	1.82	CDS1	FALSE
ENSG00000236804	5.43	-1.66	0.45	-3.68	0.000235	0.00719	1.22	RPS3AP12	TRUE
ENSG00000260244	22.3	-1.08	0.294	-3.69	0.000224	0.00613	1.47	NA	FALSE
ENSG00000196683	888	1	0.271	3.7	0.000217	0.00417	2.42	TOMM7	FALSE
ENSG00000267549	8.09	1.07	0.289	3.71	0.000208	0.00637	1.29	NA	FALSE
ENSG00000176641	16.8	-1.02	0.274	-3.71	0.000207	0.00638	1.28	RNF152	FALSE
ENSG00000228317	4.18	1.41	0.38	3.71	0.000205	0.00593	1.42	NA	FALSE
ENSG00000260249	4.06	-1.89	0.509	-3.71	0.000205	0.00849	0.83	NA	TRUE
ENSG00000244398	10.1	1.69	0.453	3.72	0.000201	0.00586	1.41	NA	TRUE
ENSG00000230613	2.63	1.97	0.529	3.72	0.000199	0.00643	1.22	HM13-AS1	TRUE
ENSG00000164929	5.93	-1.24	0.33	-3.74	0.000183	0.00453	1.82	BAALC	FALSE
ENSG00000251127	2.13	2.2	0.588	3.74	0.000182	0.0136	0.372	NA	TRUE
ENSG00000239246	1.83	2.49	0.664	3.74	0.000182	0.00736	0.906	NA	TRUE
ENSG00000157111	7.59	-1.32	0.351	-3.76	0.000173	0.00432	1.82	TMEM171	FALSE
ENSG00000272620	3.75	-1.59	0.422	-3.76	0.000169	0.0074	0.834	AFAP1-AS1	FALSE
ENSG00000204614	23.1	-1.39	0.369	-3.76	0.000169	0.00503	1.48	TRIM40	FALSE
ENSG00000100065	2.04	-2.19	0.581	-3.76	0.000168	0.00701	0.906	CARD10	TRUE
ENSG00000238181	1.31	-2.95	0.785	-3.76	0.000168	0.0158	0.277	AHCYP2	TRUE
ENSG00000205106	2.36	-2.03	0.539	-3.77	0.000163	0.00498	1.44	NA	TRUE
ENSG00000236439	5.17	1.62	0.428	3.78	0.000158	0.00712	0.83	NA	FALSE
ENSG00000259536	9.57	1.13	0.3	3.78	0.000156	0.00519	1.3	NA	FALSE
ENSG00000137970	24.6	1.12	0.297	3.79	0.00015	0.00458	1.48	RPL7P9	FALSE
ENSG00000279583	8.16	-1.08	0.285	-3.8	0.000144	0.00383	1.82	NA	FALSE
ENSG00000156206	52.4	-1.23	0.324	-3.8	0.000142	0.00492	1.28	C15orf26	FALSE
ENSG00000235297	3.84	1.54	0.402	3.82	0.000132	0.00428	1.42	FAUP1	FALSE
ENSG00000273823	7.85	-1.12	0.293	-3.83	0.000126	0.00402	1.48	NA	FALSE
ENSG00000253310	1.2	-3.01	0.783	-3.84	0.000121	0.0126	0.277	IGHVIII-76-1	TRUE
ENSG00000226084	12.1	1.59	0.414	3.85	0.000118	0.0042	1.3	NA	FALSE
ENSG00000218565	8.49	-1.05	0.271	-3.86	0.000112	0.00321	1.82	NA	FALSE
ENSG00000279464	4.09	1.51	0.39	3.87	0.000111	0.00557	0.83	NA	FALSE
ENSG00000281849	1.44	-2.72	0.704	-3.87	0.000109	0.0117	0.277	NA	TRUE
ENSG00000221203	2.14	-2.33	0.602	-3.87	0.000108	0.00912	0.388	MIR1262	TRUE
ENSG00000226800	3.93	1.5	0.385	3.89	0.000102	0.00527	0.83	CACTIN-AS1	FALSE
ENSG00000225194	5.01	-1.53	0.392	-3.9	9.79e-05	0.00349	1.42	LINC00092	FALSE
ENSG00000170647	4.8	-1.36	0.35	-3.9	9.78e-05	0.00607	0.652	TMEM133	FALSE
ENSG00000250305	4.64	-1.42	0.364	-3.9	9.74e-05	0.00387	1.22	KIAA1456	FALSE
ENSG00000243979	4.5	1.57	0.4	3.92	8.99e-05	0.00366	1.22	NA	FALSE
ENSG00000205456	2.13	-2.39	0.609	-3.93	8.37e-05	0.00768	0.388	TP53TG3D	TRUE
ENSG00000265496	1.57	2.73	0.695	3.93	8.36e-05	0.00413	0.942	NA	TRUE
ENSG00000226632	3.33	1.7	0.432	3.94	8.27e-05	0.00309	1.42	UBE2V1P1	TRUE
ENSG00000260290	3.13	1.78	0.451	3.95	7.87e-05	0.00334	1.22	NA	TRUE
ENSG00000152952	26.3	-1.02	0.258	-3.96	7.5e-05	0.00338	1.14	PLOD2	FALSE
ENSG00000139364	1.26	2.99	0.754	3.96	7.41e-05	0.00874	0.287	TMEM132B	TRUE
ENSG00000207352	2.15	2.55	0.643	3.97	7.33e-05	0.00391	0.897	RNU6-540P	TRUE
ENSG00000216977	5.03	-1.42	0.359	-3.97	7.32e-05	0.00411	0.834	RPL21P65	FALSE
ENSG00000158485	3.47	2.09	0.526	3.97	7.27e-05	0.00293	1.35	CD1B	TRUE
ENSG00000179954	1.31	3.05	0.767	3.98	7e-05	0.00556	0.526	SSC5D	TRUE
ENSG00000187690	3.09	-1.9	0.478	-3.98	6.96e-05	0.00276	1.42	CXorf67	TRUE
ENSG00000230385	15.5	-1.38	0.346	-4	6.46e-05	0.00279	1.28	NA	FALSE
ENSG00000213315	2.19	2.43	0.608	4	6.44e-05	0.00347	0.942	NA	TRUE
ENSG00000211685	7.99	1.12	0.281	4	6.33e-05	0.0022	1.82	IGLC7	FALSE
ENSG00000267257	2.47	-2.24	0.557	-4.02	5.74e-05	0.00252	1.35	NA	TRUE
ENSG00000129038	7.41	1.07	0.266	4.04	5.23e-05	0.00191	1.82	LOXL1	FALSE
ENSG00000272983	3.94	-1.88	0.46	-4.08	4.43e-05	0.00204	1.42	NA	TRUE
ENSG00000174715	10	-1.01	0.246	-4.1	4.1e-05	0.00186	1.48	NA	FALSE
ENSG00000264370	4.99	1.59	0.388	4.11	4.01e-05	0.0019	1.42	MIR3125	FALSE
ENSG00000162188	1.54	-2.91	0.708	-4.12	3.86e-05	0.00464	0.372	GNG3	TRUE
ENSG00000175084	6.21	1.27	0.309	4.13	3.62e-05	0.00145	1.82	DES	FALSE
ENSG00000205918	2.73	-2.31	0.556	-4.15	3.33e-05	0.00169	1.35	PDPK2P	TRUE
ENSG00000201942	2.63	-2.34	0.564	-4.16	3.25e-05	0.0018	1.22	RNA5SP363	TRUE
ENSG00000091513	4.92	-1.42	0.34	-4.17	3e-05	0.00152	1.42	TF	FALSE
ENSG00000237399	11.4	-1.15	0.276	-4.18	2.86e-05	0.00142	1.48	PITRM1-AS1	FALSE
ENSG00000226221	4	2.5	0.597	4.19	2.84e-05	0.00216	0.834	RPL26P19	TRUE
ENSG00000244716	9.07	1.63	0.386	4.23	2.32e-05	0.00164	0.987	NA	FALSE
ENSG00000124006	5.39	1.48	0.348	4.24	2.23e-05	0.00217	0.652	OBSL1	FALSE
ENSG00000230483	10.2	1.03	0.242	4.25	2.12e-05	0.00153	0.987	NA	FALSE
ENSG00000156194	5.53	-1.5	0.352	-4.26	2.08e-05	0.0017	0.834	PPEF2	FALSE
ENSG00000239445	2.36	-2.49	0.586	-4.26	2.08e-05	0.00121	1.35	ST3GAL6-AS1	TRUE
ENSG00000248449	10.3	-1.21	0.283	-4.27	1.97e-05	0.00119	1.3	PCDHGB8P	FALSE
ENSG00000270117	7.24	1.23	0.286	4.28	1.86e-05	0.00115	1.29	NA	FALSE
ENSG00000101210	2.75	2.2	0.513	4.29	1.81e-05	0.00109	1.35	EEF1A2	TRUE
ENSG00000279569	3.48	1.97	0.458	4.29	1.78e-05	0.00107	1.35	NA	TRUE
ENSG00000007038	17.2	1.01	0.236	4.31	1.66e-05	0.000945	1.48	PRSS21	FALSE
ENSG00000256263	4.21	-1.86	0.429	-4.33	1.46e-05	0.00133	0.834	DDX11L8	TRUE
ENSG00000272660	2.57	2.48	0.569	4.36	1.3e-05	0.000914	1.22	NA	TRUE
ENSG00000260549	24.2	-1.68	0.381	-4.39	1.11e-05	0.000789	1.28	MT1L	TRUE
ENSG00000090530	8.28	1.2	0.273	4.41	1.04e-05	0.000746	1.29	P3H2	FALSE
ENSG00000215284	11.1	-1.05	0.237	-4.45	8.68e-06	0.000645	1.3	NA	FALSE
ENSG00000269895	5.79	-1.44	0.323	-4.47	8e-06	0.000553	1.48	NA	FALSE
ENSG00000241294	47.1	1.47	0.328	4.48	7.6e-06	0.000516	1.54	IGKV2-24	FALSE
ENSG00000250081	2.62	-2.66	0.592	-4.5	6.94e-06	0.00053	1.35	NA	TRUE
ENSG00000236682	8.72	1.18	0.261	4.52	6.17e-06	0.000395	1.82	NA	FALSE
ENSG00000235552	20.6	1.17	0.257	4.55	5.28e-06	0.000415	1.47	RPL6P27	FALSE
ENSG00000124507	12.3	1.1	0.241	4.58	4.58e-06	0.000387	1.41	PACSIN1	FALSE
ENSG00000227081	25.2	1.17	0.255	4.6	4.17e-06	0.00034	1.48	NA	FALSE
ENSG00000274918	3.47	-2.25	0.488	-4.62	3.9e-06	0.000335	1.42	NA	TRUE
ENSG00000076864	144	-1.46	0.316	-4.62	3.86e-06	0.000248	2.06	RAP1GAP	FALSE
ENSG00000140986	8.99	-1.95	0.42	-4.63	3.6e-06	0.000305	1.48	RPL3L	TRUE
ENSG00000165757	3.36	-2.45	0.523	-4.68	2.82e-06	0.000258	1.44	KIAA1462	TRUE
ENSG00000273848	3.06	2.58	0.547	4.71	2.43e-06	0.000242	1.35	MIR7847	TRUE
ENSG00000197859	5.36	1.86	0.39	4.77	1.85e-06	0.00021	1.22	ADAMTSL2	TRUE
ENSG00000273644	10.6	1.1	0.231	4.79	1.67e-06	0.000184	1.3	NA	FALSE
ENSG00000211892	37.1	1.15	0.239	4.8	1.59e-06	0.000151	1.63	IGHG4	FALSE
ENSG00000226970	3.83	-2.11	0.435	-4.84	1.29e-06	0.000161	1.22	NA	TRUE
ENSG00000102001	14.9	1.14	0.234	4.86	1.16e-06	0.000172	0.987	CACNA1F	FALSE
ENSG00000167244	8.34	-1.97	0.403	-4.89	1.01e-06	0.000114	1.48	IGF2	TRUE
ENSG00000115155	13.4	-1.03	0.209	-4.93	8.14e-07	0.000133	0.987	OTOF	FALSE
ENSG00000153291	8.52	-1.44	0.292	-4.94	7.66e-07	8.93e-05	1.48	SLC25A27	FALSE
ENSG00000171631	9.62	1.2	0.243	4.95	7.48e-07	0.000124	0.987	P2RY6	FALSE
ENSG00000254869	2.87	2.7	0.542	4.98	6.31e-07	8.93e-05	1.22	NA	TRUE
ENSG00000261655	13.5	-1.06	0.208	-5.11	3.27e-07	5.12e-05	1.3	NA	FALSE
ENSG00000102109	8.24	-1.45	0.283	-5.11	3.18e-07	5.12e-05	1.29	PCSK1N	FALSE
ENSG00000186185	15.8	-1.13	0.214	-5.3	1.14e-07	2.04e-05	1.46	KIF18B	FALSE
ENSG00000240435	16.7	-1.01	0.18	-5.61	2.02e-08	5.04e-06	1.48	RPS12P27	FALSE
ENSG00000242931	13.1	-1.29	0.219	-5.87	4.25e-09	1.43e-06	1.48	RPL7P49	FALSE
ENSG00000108950	19.9	-1.23	0.201	-6.09	1.16e-09	4.71e-07	1.47	FAM20A	FALSE
ENSG00000085276	10.3	-1.65	0.27	-6.12	9.45e-10	4.47e-07	1.3	MECOM	TRUE
ENSG00000274376	24.9	1.24	0.197	6.32	2.57e-10	1.39e-07	1.48	ADAMTS7P1	FALSE
ENSG00000136149	11.4	1.73	0.272	6.35	2.1e-10	1.31e-07	1.3	RPL13AP25	TRUE
ENSG00000274588	45.1	-1.05	0.131	-8	1.28e-15	2.77e-12	1.54	DGKK	FALSE
ENSG00000171798	41.1	-1.08	0.126	-8.62	6.89e-18	2.77e-14	1.14	KNDC1	FALSE
